# Genetic crossroads of cardiovascular disease and its comorbidities: Toward holistic therapeutic strategies

**DOI:** 10.1101/2025.06.17.25329808

**Authors:** Binisha H. Mishra, Pashupati P. Mishra

## Abstract

With increasing life expectancy, the prevalence of cardiovascular disease (CVD) accompanied by comorbidities is rising, presenting a growing challenge for healthcare systems. Understanding shared genetic factors underlying CVD and its comorbidities can help develop more effective prevention and treatment strategies. In this study, we investigated genetic correlations between CVD and common comorbidities using genome-wide association study (GWAS) summary statistics from the FinnGen R12 release. Following standard quality control procedures, we examined 19 disease endpoints using linkage disequilibrium score regression (LDSC) to estimate heritability and pairwise genetic correlations. Disease traits with significant heritability (z-score ≥ 4) and Bonferroni-corrected significant correlations (adjusted p < 0.05) were selected for genomic structural equation modeling (Genomic SEM) to construct a latent genomic factor (LGF), representing shared genetic liability. Out of the 19 diseases, four CVDs (transient ischemic attack, atrial fibrillation, myocardial infarction and heart failure) and seven comorbidities (type 2 diabetes, asthma, obesity, depression, chronic obstructive pulmonary disease, gingivitis and hypertension) showed statistically significant genetic correlations. A multivariate GWAS of the LGF identified 141 novel associated loci across 29 independent SNPs. These loci overlapped with 16 protein-coding genes, including *NPC1, TMEM106B, PTPN22, MAP2K5 and MSRA*, implicating them in the shared pathogenesis of CVD and its comorbidities. These findings highlight a shared genetic architecture underlying CVD and its comorbidities, revealing cross-disease genetic risk factors that may enhance joint risk prediction, inform precision medicine strategies, and offer insights into common biological mechanisms and potential targets for integrated therapeutic approaches.
