## Supplementary Tables for "Genetic crossroads of cardiovascular disease and its comorbidities: Toward holistic therapeutic strategies"

### Sheet: Supplementary Table 1
	Supplementary Table 1: List of 19 diseases including cardiovascular diseases (CVDs) and their comorbidities and their definitions.
	Diseases	Definition
	Type2 diabetes mellitus	A type of diabetes mellitus that is characterized by insulin resistance or desensitization and increased blood glucose levels.
	Asthma	A bronchial disease that is characterized by chronic inflammation and narrowing of the airways, which is caused by a combination of environmental and genetic factors resulting in recurring periods of wheezing (a whistling sound while breathing), chest tightness, shortness of breath, mucus production and coughing. The symptoms appear due to a variety of triggers such as allergens, irritants, respi…
	Obesity	A disorder involving an excessive amount of body fat.
	Depression	A mood disorder having a clinical course involving one or more episodes of serious psychological depression that last two or more weeks each, do not have intervening episodes of mania or hypomania, and are characterized by a loss of interest or pleasure in almost all activities and by some or all of disturbances of appetite, sleep, or psychomotor functioning, a decrease in energy, difficulties in…
	Transient ischemic attack (TIA)	A brief attack (from a few minutes to an hour) of cerebral dysfunction of vascular origin, with no persistent neurological deficit.
	Chronic obstructive pulmonary disease (COPD)	A chronic and progressive lung disorder characterized by the loss of elasticity of the bronchial tree and the air sacs, destruction of the air sacs wall, thickening of the bronchial wall, and mucous accumulation in the bronchial tree. The pathologic changes result in the disruption of the air flow in the bronchial airways. Signs and symptoms include shortness of breath, wheezing, productive cough…
	Atrial fibrillation and flutter (AF)	A disorder characterized by an electrocardiographic finding of a supraventricular arrhythmia characterized by the replacement of consistent P waves by rapid oscillations or fibrillatory waves that vary in size, shape and timing and are accompanied by an irregular ventricular response.
	Myocardial infarction (MI)	Coagulation of blood in any of the coronary vessels. The presence of a blood clot (thrombus) often leads to myocardial infarction.
	Gingivitis and periodontal diseases	An acute or chronic inflammatory process that affects the tissues that surround and support the teeth.
	Hypertension	Persistently high systemic arterial blood pressure. Based on multiple readings (blood pressure determination), hypertension is currently defined as when systolic pressure is consistently greater than 140 mm Hg or when diastolic pressure is consistently 90 mm Hg or more.
	Heart failure	Heart failure caused by abnormal myocardial contraction during systole leading to defective cardiac emptying.
	Osteoporosis	A condition of reduced bone mass, with decreased cortical thickness and a decrease in the number and size of the trabeculae of cancellous bone (but normal chemical composition), resulting in increased fracture incidence.
	Metabolic dysfunction-associated steatotic liver disease (MASLD)	A term referring to fatty replacement of the hepatic parenchyma which is not related to alcohol use.
	Pulmonary embolism	The obstruction of the pulmonary artery or one of its branches by an embolus, sometimes associated with infarction of the lung.
	Epilepsy	A brain disorder characterized by episodes of abnormally increased neuronal discharge resulting in transient episodes of sensory or motor neurological dysfunction, or psychic dysfunction. These episodes may or may not be associated with loss of consciousness or convulsions.
	Cardiomyopathy	A disease of the heart muscle or myocardium proper. Cardiomyopathies may be classified as either primary or secondary, on the basis of etiology, or on the pathophysiology of the lesion: hypertrophic, dilated, or restrictive.
	Rheumatoid arthritis	A chronic, systemic autoimmune disorder characterized by inflammation in the synovial membranes and articular surfaces. It manifests primarily as a symmetric, erosive polyarthritis that spares the axial skeleton and is typically associated with the presence in the serum of rheumatoid factor.
	Stroke	A disorder resulting from inadequate blood flow in the vessels that supply the brain. Representative examples include cerebrovascular ischemia, cerebral embolism, and cerebral infarction.
	Coronary atherosclerosis	Build-up of fatty material and calcium deposition in the arterial wall resulting in partial or complete occlusion of the coronary vasculature.

### Sheet: Supplementary Table 2
Supplementary Table 2: Percentage of sample overlap between FinnGen genome-wide association studies (GWASs) of the 19 diseases.
	Type 2 diabetes	Asthma	Metabolic dysfunction-associated steatotic liver disease(MASLD)	Osteoporosis	Coronary atherosclerosis	Obesity	Depression	Transient ischemic attack (TIA)	stroke	Chronic obstructive pulmonary disease (COPD)	Epilepsy	Atrial fibrillation and flutter (AF)	Myocardial infarction (MI)	Pulmonary embolism	Heartfail	Cardiomyopathy	Rhematoid	Gingivitis
Asthma	0.18
Metabolic dysfunction-associated steatotic liver disease(MASLD)	0.5
Osteoporosis
Coronary atherosclerosis	0.34	0.15
Obesity	0.35	0.18			0.15
Depression	0.25	0.18			0.1	0.25
Transient ischemic attack (TIA)	0.06	0.12			0.31		0.12
Stroke	0.07	0.1			0.34		0.11
Chronic obstructive pulmonary disease (COPD)	0.23	0.27					0.14
Epilepsy		0.13
Atrial fibrillation and flutter (AF)	0.28	0.15			0.37		0.09
Myocardial infarction (MI)	0.29	0.1			0.76			0.15	0.19			0.33
Pulmonary embolism		0.15				0.11
Heartfail	0.34	0.14			0.53	0.14			0.53	0.31		0.59	0.33	0.21
Cardiomyopathy	0.25				0.38							0.5			0.6
Rheumatoid	0.12	0.12
Gingivitis	0.23						0.33
Hypertension	0.76	0.39	0.54		0.65	0.52			0.65	0.53	0.53	0.64	0.61		0.71		0.37	0.28
*Empty cells mean that there are no sample overlaps for those disease pairs.

### Sheet: Supplementary Table 3
Supplementary Table 3: Statistical significance (p-values) of the genetic correlation among the 19 cardiovascular diseases and their comorbidities as estimated using Linkage disequiklibrium score (LDSC) regression.
	Asthma	Obesity	Depression	Transient ischemic attack (TIA)	Chronic obstructive pulmonary disease (COPD)	Atrial fibrillation and flutter (AF)	Myocardial infarction (MI)	Heartfail	Gingivitis	Hypertension
Type 2 diabetes (T2D)	7.7e-18	4.2e-107	5.4e-05	6.3e-12	2.7e-09	7.2e-32	4.2e-32	2.7e-46	5.5e-10	7.6e-97
Asthma		4.6e-36	2.4e-42	3.2e-10	2.6e-38	2.4e-09	8.8e-05	1.1e-08	4.3e-16	3.6e-15
Obesity			7.9e-18	2.8e-05	2.2e-23	2.8e-42	1.9e-18	1.9e-47	7.3e-17	1.6e-81
Depression				5.5e-17	1.1e-30	2.2e-06	2.7e-05	0.00035	1.1e-21	9.4e-13
Transient ischemic attack (TIA)					0.0019	2.3e-18	5.9e-15	5.4e-08	2e-09	2.5e-21
Chronic obstructive pulmonary disease (COPD)						1.3e-05	9.4e-08	1.2e-17	1.3e-07	1e-09
Atrial fibrillation and flutter (AF)							3.5e-34	2.8e-55	7e-05	4.7e-87
Myocardial infarction (MI)								1.2e-31	0.01	6e-47
Heartfail									0.004	2.8e-65
Gingivitis										1.9e-08
